# Somatic mutations reveal clonal cell populations in atherosclerotic plaques

**DOI:** 10.1101/2022.05.16.22275001

**Authors:** LB Steffensen, S Kavan, PS Jensen, S Møller-Larsen, MK Larsen, M Dembic, LvB Andersen, JS Lindholt, KC Houlind, M Thomassen, LM Rasmussen

## Abstract

**Background:** In recent years, the potential involvement of clonal cell populations in atherosclerosis has gained renewed interest. Evidence from independent research groups unambiguously showed that smooth muscle cells clonally expand in experimental atherosclerosis, and clonal hematopoiesis of indeterminate potential (CHIP) has been proposed as a novel risk factor for atherosclerotic cardiovascular disease in humans. However, direct evidence for the presence of clonal cell populations within human atherosclerotic tissue is lacking.

Here, we investigated whether characterizing the mutational landscape of human atherosclerotic plaques could provide insights into the role of clonal cell populations in human atherosclerosis.

**Methods and Results:** We conducted *in-depth* whole-exome sequencing of 65 samples derived from 13 carotid plaques obtained from patients undergoing carotid endarterectomy. This approach unveiled a landscape of somatic mutations exclusively confined to plaque tissue (*i.e.*, not detected in patient-matched buffy coats). Leveraging variant allele frequencies, we inferred that distinct locally expanded clones often accounted for over 10% of the cell population within the plaque samples, and certain clones extended across multiple segments within the same plaque, necessitating a physical clone size of at least 1 cm. Furthermore, clones carrying multiple mutations spanned diverse plaque regions, encompassing the media, sub-core intima, and necrotic core. We did not detect any mutational hotspots, however, 21 of the mutated genes appeared in the Integrative Onco Genomics database of 619 mutational cancer driver genes (χ^2^ test: *p* = 0.015). Moreover, unbiased pathway enrichment analysis disclosed enrichment of terms linked to cell-cell adhesion and the contractile apparatus, and genes underlying these enrichments were primarily expressed by smooth muscle cells, endothelial cells, and fibroblasts, as corroborated by analysis of single-cell RNA sequencing data. Finally, six patients were CHIP carriers, and in several of these patients, hematopoietic clones constributed significantly to the cell population of plaque segments.

**Conclusions:** In summary, our study provides compelling evidence that somatic mutations are an intrinsic aspect of human plaques. Moreover, we substantiate that specific mutation-carrying cells within plaque tissue undergo expansion, giving rise to clones of substantial size. We propose that unraveling the fundamental underpinnings of clonal biology and the phenotypic traits of expanding clones may unveil novel mechanisms to impede lesion development or enhance plaque stability.
