## supplementary table S1 for "Somatic mutations reveal clonal cell populations in atherosclerotic plaques"

### Sheet: S1
patients, n	13
male sex, n (%)	8 (62%)
age at surgery, years (mean ± sd)	75.8 ± 6.2
body-mass index, kg/m2 (mean ± sd)	26 ± 6.4
systolic blood pressure, mmHg (mean ± sd)	146 ± 15.9
diastolic blood pressure, mmHg (mean ± sd)	79 ± 13.7
high-density lipoprotein, mmol/L (mean ± sd)	1.2 ± 0.3 (n = 11)
low-density lipoprotein, mmol/L (mean ± sd)	2.5 ± 1.4 (n = 11)
triglycerides, mmol/L (mean ± sd)	1.83 ± 0.92 (n = 9)
smoking, active/former/never/NA	6/3/2/2
diabetes mellitus, yes/no/NA	2/5/6
statins, yes/no	9/4
NA = not available
