## supplementary table S2 for "Somatic mutations reveal clonal cell populations in atherosclerotic plaques"

### Sheet: S2
patient	sample	% GC	ins. size	fraction of genome with coverage >30X	median cov	mean cov	% aligned	error rate	% target bases 30X	% dups	M total reads
1	buffycoat	0.52	196	0.996	587.0X	601.5X	0.999	0.0031	0.95	0.173	396.8
1	sample_seq_01	0.52	189	0.996	744.0X	760.1X	0.998	0.0032	0.95	0.224	537.4
1	sample_seq_02	0.53	198	0.996	472.0X	497.9X	0.998	0.0034	0.95	0.339	204.7
1	sample_seq_03	0.53	198	0.996	472.0X	497.9X	0.998	0.0034	0.95	0.339	204.7
1	sample_seq_04	0.52	199	0.995	416.0X	441.7X	0.999	0.0034	0.95	0.329	182.8
1	sample_seq_05	0.52	199	0.995	416.0X	441.7X	0.999	0.0034	0.95	0.329	182.8
1	sample_seq_06	0.52	169	0.996	931.0X	948.3X	0.999	0.0029	0.95	0.260	697.5
1	sample_seq_07	0.53	224	0.995	194.0X	202.0X	0.996	0.0036	0.95	0.598	175.5
1	sample_seq_08	0.53	224	0.995	194.0X	202.0X	0.996	0.0034	0.95	0.598	175.5
1	sample_seq_09	0.53	262	0.995	325.0X	343.3X	0.997	0.0041	0.95	0.400	188.5
1	sample_seq_10	0.53	262	0.995	325.0X	343.3X	0.997	0.0034	0.95	0.400	188.5
1	sample_seq_11	0.52	209	0.996	515.0X	542.8X	0.998	0.0035	0.95	0.356	242.4
1	sample_seq_12	0.52	209	0.996	515.0X	542.8X	0.998	0.0033	0.95	0.356	242.4
1	sample_seq_13	0.52	193	0.995	399.0X	419.9X	0.999	0.0033	0.95	0.320	169.2
1	sample_seq_14	0.52	193	0.995	399.0X	419.9X	0.999	0.0035	0.95	0.320	169.2
1	sample_seq_15	0.53	193	0.996	678.0X	726.9X	0.998	0.0034	0.95	0.279	272.7
1	sample_seq_16	0.53	193	0.996	678.0X	726.9X	0.998	0.0035	0.95	0.279	272.7
1	sample_seq_17	0.53	193	0.995	442.0X	476.1X	0.998	0.0034	0.95	0.267	176.3
1	sample_seq_18	0.53	193	0.995	442.0X	476.1X	0.998	0.0034	0.95	0.267	176.3
1	sample_seq_19	0.53	196	0.996	565.0X	594.9X	0.998	0.0033	0.95	0.323	237.9
1	sample_seq_20	0.53	196	0.996	565.0X	594.9X	0.998	0.0035	0.95	0.323	237.9
1	sample_seq_21	0.53	215	0.996	707.0X	762.3X	0.998	0.0039	0.95	0.265	284.4
1	sample_seq_22	0.53	215	0.996	707.0X	762.3X	0.998	0.0033	0.95	0.265	284.4
10	buffycoat	0.52	204	0.994	615.0X	627.0X	0.999	0.0032	0.95	0.139	395.9
10	sample_seq_01	0.52	179	0.994	807.0X	821.1X	0.999	0.0029	0.95	0.291	630.6
10	sample_seq_02	0.52	178	0.994	864.0X	881.3X	0.999	0.0029	0.95	0.275	657.1
11	buffycoat	0.52	200	0.994	595.0X	606.3X	0.999	0.0031	0.95	0.222	434.2
11	sample_seq_01	0.52	192	0.994	767.0X	786.0X	0.999	0.0030	0.95	0.221	537.6
11	sample_seq_02	0.52	193	0.994	583.0X	590.9X	0.999	0.0029	0.95	0.380	555.2
12	buffycoat	0.51	256	0.994	919.0X	923.4X	0.997	0.0030	0.95	0.499	1162.2
12	sample_seq_01	0.52	199	0.994	792.0X	811.6X	0.999	0.0031	0.95	0.235	579.9
12	sample_seq_02	0.53	190	0.994	760.0X	796.9X	0.998	0.0032	0.95	0.360	334.5
12	sample_seq_03	0.53	190	0.994	760.0X	796.9X	0.998	0.0029	0.95	0.360	334.5
12	sample_seq_04	0.52	244	0.994	882.0X	897.5X	0.997	0.0048	0.95	0.398	881.2
12	sample_seq_05	0.52	193	0.994	894.0X	910.8X	0.999	0.0030	0.95	0.236	643.4
12	sample_seq_06	0.53	196	0.994	924.0X	968.5X	0.999	0.0032	0.95	0.355	404.9
12	sample_seq_07	0.53	196	0.994	924.0X	968.5X	0.999	0.0032	0.95	0.355	404.9
13	buffycoat	0.52	253	0.996	1141.0X	1159.1X	0.996	0.0045	0.95	0.501	1457.7
13	sample_seq_01	0.52	196	0.996	957.0X	972.8X	0.999	0.0030	0.95	0.249	721.7
13	sample_seq_02	0.53	201	0.996	1005.0X	1055.8X	0.998	0.0035	0.95	0.257	374.0
13	sample_seq_03	0.53	201	0.996	1005.0X	1055.8X	0.998	0.0032	0.95	0.257	374.0
13	sample_seq_04	0.52	226	0.996	948.0X	957.4X	0.997	0.0045	0.95	0.445	1001.4
2	buffycoat	0.53	200	0.996	655.0X	683.9X	0.998	0.0033	0.95	0.159	435.8
2	sample_seq_01	0.52	180	0.996	635.0X	646.5X	0.999	0.0031	0.95	0.193	430.2
2	sample_seq_02	0.52	224	0.995	377.0X	387.6X	0.996	0.0038	0.95	0.403	195.9
2	sample_seq_03	0.52	224	0.995	377.0X	387.6X	0.996	0.0035	0.95	0.403	195.9
2	sample_seq_04	0.53	214	0.996	609.0X	638.3X	0.998	0.0035	0.95	0.349	271.4
2	sample_seq_05	0.53	214	0.996	609.0X	638.3X	0.998	0.0035	0.95	0.349	271.4
2	sample_seq_06	0.53	213	0.996	656.0X	686.3X	0.998	0.0035	0.95	0.322	278.8
2	sample_seq_07	0.53	213	0.996	656.0X	686.3X	0.998	0.0037	0.95	0.322	278.8
2	sample_seq_08	0.53	207	0.995	397.0X	417.4X	0.998	0.0035	0.95	0.291	159.5
2	sample_seq_09	0.53	207	0.995	397.0X	417.4X	0.998	0.0038	0.95	0.291	159.5
2	sample_seq_10	0.53	216	0.996	558.0X	579.6X	0.997	0.0037	0.95	0.318	240.2
2	sample_seq_11	0.53	216	0.996	558.0X	579.6X	0.997	0.0036	0.95	0.318	240.2
2	sample_seq_12	0.54	205	0.996	489.0X	504.3X	0.998	0.0035	0.95	0.326	204.0
2	sample_seq_13	0.54	205	0.996	489.0X	504.3X	0.998	0.0041	0.95	0.326	204.0
3	buffycoat	0.53	186	0.994	746.0X	763.1X	0.998	0.0031	0.95	0.170	486.7
3	sample_seq_01	0.52	202	0.994	804.0X	821.1X	0.999	0.0031	0.95	0.255	621.1
3	sample_seq_02	0.53	200	0.994	792.0X	833.8X	0.998	0.0034	0.95	0.348	345.2
3	sample_seq_03	0.53	200	0.994	792.0X	833.8X	0.998	0.0037	0.95	0.348	345.2
3	sample_seq_04	0.52	199	0.994	974.0X	993.1X	0.999	0.0031	0.95	0.258	752.1
3	sample_seq_05	0.54	200	0.993	394.0X	413.5X	0.999	0.0035	0.95	0.288	155.3
3	sample_seq_06	0.54	200	0.993	394.0X	413.5X	0.999	0.0036	0.95	0.288	155.3
4	buffycoat	0.53	185	0.996	629.0X	644.5X	0.999	0.0030	0.95	0.173	412.3
4	sample_seq_01	0.52	185	0.996	795.0X	804.3X	0.999	0.0030	0.95	0.289	625.0
4	sample_seq_02	0.53	203	0.996	729.0X	767.7X	0.998	0.0035	0.95	0.279	282.0
4	sample_seq_03	0.53	203	0.996	729.0X	767.7X	0.998	0.0036	0.95	0.279	282.0
4	sample_seq_04	0.52	191	0.996	826.0X	837.7X	0.999	0.0030	0.95	0.302	678.2
4	sample_seq_05	0.53	197	0.996	764.0X	803.0X	0.999	0.0033	0.95	0.311	307.8
4	sample_seq_06	0.53	197	0.996	764.0X	803.0X	0.999	0.0036	0.95	0.311	307.8
4	sample_seq_07	0.53	198	0.996	675.0X	713.1X	0.998	0.0034	0.95	0.287	263.0
4	sample_seq_08	0.53	198	0.996	675.0X	713.1X	0.998	0.0034	0.95	0.287	263.0
4	sample_seq_09	0.53	208	0.996	659.0X	699.2X	0.998	0.0035	0.95	0.278	260.1
4	sample_seq_10	0.53	208	0.996	659.0X	699.2X	0.998	0.0036	0.95	0.278	260.1
4	sample_seq_11	0.53	197	0.996	920.0X	953.8X	0.998	0.0033	0.95	0.342	390.9
4	sample_seq_12	0.53	197	0.996	920.0X	953.8X	0.998	0.0035	0.95	0.342	390.9
4	sample_seq_13	0.53	205	0.996	809.0X	846.0X	0.998	0.0034	0.95	0.273	314.3
4	sample_seq_14	0.53	205	0.996	809.0X	846.0X	0.998	0.0035	0.95	0.273	314.3
4	sample_seq_15	0.53	205	0.996	953.0X	998.5X	0.998	0.0034	0.95	0.310	393.1
4	sample_seq_16	0.53	205	0.996	953.0X	998.5X	0.998	0.0039	0.95	0.310	393.1
5	buffycoat	0.52	212	0.996	656.0X	673.9X	0.999	0.0033	0.95	0.150	439.2
5	sample_seq_01	0.53	183	0.996	500.0X	517.8X	0.999	0.0032	0.95	0.242	367.9
5	sample_seq_02	0.52	187	0.996	665.0X	683.7X	0.999	0.0029	0.95	0.512	405.8
5	sample_seq_03	0.52	187	0.996	665.0X	683.7X	0.999	0.0033	0.95	0.512	405.8
5	sample_seq_04	0.52	198	0.996	625.0X	635.9X	0.999	0.0029	0.95	0.385	589.7
5	sample_seq_05	0.53	188	0.996	382.0X	393.7X	0.998	0.0029	0.95	0.652	364.5
5	sample_seq_06	0.53	188	0.996	382.0X	393.7X	0.998	0.0029	0.95	0.652	364.5
5	sample_seq_07	0.52	194	0.996	672.0X	679.7X	0.998	0.0030	0.95	0.317	562.4
5	sample_seq_08	0.52	191	0.996	1044.0X	1056.9X	0.999	0.0031	0.95	0.273	783.6
6	buffycoat	0.52	197	0.994	598.0X	613.6X	0.999	0.0031	0.95	0.135	379.9
6	sample_seq_01	0.52	178	0.994	717.0X	727.9X	0.999	0.0031	0.95	0.239	526.0
6	sample_seq_10	0.53	199	0.994	582.0X	618.7X	0.998	0.0035	0.95	0.264	223.2
6	sample_seq_11	0.53	202	0.994	551.0X	583.8X	0.999	0.0034	0.95	0.283	218.4
6	sample_seq_12	0.53	202	0.994	551.0X	583.8X	0.999	0.0033	0.95	0.283	218.4
6	sample_seq_13	0.53	195	0.994	412.0X	437.5X	0.998	0.0034	0.95	0.326	174.5
6	sample_seq_14	0.53	195	0.994	412.0X	437.5X	0.998	0.0035	0.95	0.326	174.5
6	sample_seq_15	0.53	192	0.994	495.0X	522.3X	0.998	0.0033	0.95	0.321	202.3
6	sample_seq_16	0.53	192	0.994	495.0X	522.3X	0.998	0.0033	0.95	0.321	202.3
6	sample_seq_17	0.53	194	0.994	453.0X	482.9X	0.998	0.0034	0.95	0.310	184.3
6	sample_seq_18	0.53	194	0.994	453.0X	482.9X	0.998	0.0034	0.95	0.310	184.3
6	sample_seq_19	0.53	198	0.994	401.0X	423.6X	0.998	0.0033	0.95	0.331	170.4
6	sample_seq_2	0.53	212	0.994	636.0X	681.2X	0.998	0.0036	0.95	0.244	241.7
6	sample_seq_20	0.53	198	0.994	401.0X	423.6X	0.998	0.0033	0.95	0.331	170.4
6	sample_seq_21	0.53	195	0.994	450.0X	477.2X	0.998	0.0033	0.95	0.300	179.5
6	sample_seq_22	0.53	195	0.994	450.0X	477.2X	0.998	0.0038	0.95	0.300	179.5
6	sample_seq_3	0.53	212	0.994	636.0X	681.2X	0.998	0.0034	0.95	0.244	241.7
6	sample_seq_4	0.52	185	0.994	880.0X	899.0X	0.999	0.0031	0.95	0.196	602.3
6	sample_seq_5	0.53	212	0.994	632.0X	678.5X	0.998	0.0036	0.95	0.256	245.8
6	sample_seq_6	0.53	212	0.994	632.0X	678.5X	0.998	0.0033	0.95	0.256	245.8
6	sample_seq_7	0.53	215	0.994	584.0X	622.4X	0.998	0.0036	0.95	0.294	241.3
6	sample_seq_8	0.53	215	0.994	584.0X	622.4X	0.998	0.0033	0.95	0.294	241.3
6	sample_seq_9	0.53	199	0.994	582.0X	618.7X	0.998	0.0035	0.95	0.264	223.2
7	buffycoat	0.52	210	0.996	515.0X	528.6X	0.999	0.0032	0.95	0.157	348.6
7	sample_seq_1	0.52	201	0.996	856.0X	867.3X	0.998	0.0031	0.95	0.256	664.4
7	sample_seq_2	0.52	198	0.996	766.0X	774.9X	0.998	0.0031	0.95	0.269	607.8
7	sample_seq_3	0.53	213	0.996	496.0X	525.6X	0.997	0.0037	0.95	0.286	203.1
7	sample_seq_4	0.53	213	0.996	496.0X	525.6X	0.997	0.0035	0.95	0.286	203.1
7	sample_seq_5	0.52	187	0.996	795.0X	808.6X	0.999	0.0031	0.95	0.241	586.7
7	sample_seq_6	0.52	195	0.996	759.0X	765.1X	0.999	0.0030	0.95	0.300	626.5
7	sample_seq_7	0.54	203	0.996	617.0X	665.5X	0.998	0.0038	0.95	0.232	226.9
7	sample_seq_8	0.54	203	0.996	617.0X	665.5X	0.998	0.0034	0.95	0.232	226.9
8	buffycoat	0.52	192	0.996	728.0X	740.5X	0.999	0.0032	0.95	0.140	458.9
8	sample_seq_01	0.52	193	0.996	818.0X	831.9X	0.999	0.0031	0.95	0.230	592.8
8	sample_seq_02	0.53	200	0.995	340.0X	356.6X	0.999	0.0035	0.95	0.287	135.1
8	sample_seq_03	0.53	200	0.995	340.0X	356.6X	0.999	0.0035	0.95	0.287	135.1
8	sample_seq_04	0.52	204	0.996	840.0X	854.7X	0.999	0.0032	0.95	0.251	645.1
8	sample_seq_05	0.53	202	0.995	427.0X	447.0X	0.999	0.0035	0.95	0.311	175.5
8	sample_seq_06	0.53	202	0.995	427.0X	447.0X	0.999	0.0034	0.95	0.311	175.5
8	sample_seq_07	0.53	211	0.995	395.0X	417.9X	0.998	0.0036	0.95	0.269	155.3
8	sample_seq_08	0.53	211	0.995	395.0X	417.9X	0.998	0.0034	0.95	0.269	155.3
8	sample_seq_09	0.53	214	0.995	404.0X	423.9X	0.998	0.0035	0.95	0.321	177.2
8	sample_seq_10	0.53	214	0.995	404.0X	423.9X	0.998	0.0035	0.95	0.321	177.2
8	sample_seq_11	0.53	193	0.996	522.0X	549.4X	0.999	0.0035	0.95	0.290	206.5
8	sample_seq_12	0.53	193	0.996	522.0X	549.4X	0.999	0.0035	0.95	0.290	206.5
9	buffycoat	0.53	195	0.996	599.0X	620.5X	0.999	0.0031	0.95	0.165	399.6
9	sample_seq_01	0.52	173	0.996	659.0X	675.5X	0.999	0.0029	0.95	0.205	454.7
9	sample_seq_02	0.52	182	0.996	923.0X	940.8X	0.999	0.0030	0.95	0.257	683.2
9	sample_seq_03	0.53	200	0.996	647.0X	687.2X	0.999	0.0035	0.95	0.273	249.8
9	sample_seq_04	0.53	200	0.996	647.0X	687.2X	0.999	0.0035	0.95	0.273	249.8
